# Distinct Evolutionary Trajectories in Early Lung Adenocarcinoma: Age-Related Pathway with Epidermal Growth Factor Receptor–Associated Genome Doubling and Smoking-Driven Pathway

**DOI:** 10.64898/2026.07.21.26358543

**Authors:** Akiteru Goto, Hirofumi Nakaoka, Makoto Yoshida, Kei Koyama, Ken Miyabe, Jian Zhou, Michinobu Umakoshi, Shinogu Takashima, Kazuhiro Imai, Yoshihiro Minamiya, Keiko Nishikawa, Daisuke Matsubara, Ituro Inoue, Haruhiko Sugimura, Yuichi Ishikawa

**Author notes:** **Corresponding Authors** Akiteru Goto, MD, PhD, Department of Quantitative Pathology, Akita University Graduate School of Medicine, 1-1-1 Hondo, Akita 010-8543, Japan, Hirofumi Nakaoka, PhD, Department of Biomedical Data Science, Kagoshima University Graduate School of Medical and Dental Sciences, 8-35-1 Sakuragaoka, Kagoshima 890-8544, Japan. These authors contributed equally to this work (Akiteru Goto, Hirofumi Nakaoka). These authors jointly supervised this work (Haruhiko Sugimura, Yuichi Ishikawa).

## Abstract

Lung adenocarcinoma a progress from preinvasive lesions to invasive cancer; however, early evolutionary events in adenocarcinoma *in situ* (AIS) and minimally invasive adenocarcinoma (MIA) remain poorly defined, particularly in East Asian populations enriched for *EGFR* mutations. We performed whole-exome sequencing on 67 Japanese patients (38 AIS, 29 MIA), including multiregion sampling in 13 cases to identify *EGFR* as predominant driver (61.2%), followed by *RBM10* (19.4%) and *TP53* (9.0%). Two evolutionary trajectories emerged: age-related and smoking-driven pathways. In the former, *EGFR* mutant tumors frequently exhibited early whole genome doubling (WGD) (24.4%) with clock like signature. The smoking driven pathway, typically involving *KRAS* mutations, displayed a tobacco associated signature. Multiregion sequencing revealed that driver mutations *(EGFR*, *KRAS*, and *MET*) were shared trunk events across *in situ* and invasive regions, while secondary alterations arose subclonally. This study defines the genomic evolution of early lung adenocarcinoma in Japanese patients, identifying two evolutionary trajectories: an age-related pathway with *EGFR-*linked genome doubling and a smoking-driven pathway involving *KRAS* mutations. These findings elucidate mechanisms underlying progression from preinvasive lesions to invasive cancer in Asian populations.
