## Supplementary material for "Distinct Evolutionary Trajectories in Early Lung Adenocarcinoma: Age-Related Pathway with Epidermal Growth Factor Receptor–Associated Genome Doubling and Smoking-Driven Pathway": Suppl Table 3

### Sheet: Suppl.Table 3
Gene	Clinical_factor	GeneMut_1_clinFact_1	GeneMut_1_clinFact_0	GeneMut_0_clinFact_1	GeneMut_0_clinFact_0	P-value	Odds ratio	Lower limit	Upper limit
EGFR	Subtype_ais	23	18	15	11	1	0.93797	0.307179	2.82034
EGFR	Sex_female	26	15	12	14	0.209029	2.0005	0.664287	6.17893
EGFR	Age_ge_80	5	36	3	23	1	1.06383	0.185908	7.50871
EGFR	Age_ge_70	26	15	13	13	0.317118	1.71891	0.568941	5.27166
EGFR	Age_ge_60	38	3	23	3	0.670199	1.63932	0.202287	13.2956
EGFR	BMI_obese	9	32	7	19	0.770321	0.766541	0.212451	2.85245
EGFR	Smoking_hist	16	25	13	13	0.451589	0.644356	0.211692	1.938
EGFR	Smoking_moderate	10	31	10	16	0.276866	0.521445	0.156371	1.71763
EGFR	Smoking_heavy	4	37	6	20	0.169246	0.366239	0.0676324	1.7521
EGFR	Drinking	13	26	13	12	0.193001	0.467354	0.145785	1.45826
RBM10	Subtype_ais	8	5	30	24	0.763719	1.27534	0.31827	5.63296
RBM10	Sex_female	5	8	33	21	0.212396	0.403425	0.0907071	1.61934
RBM10	Age_ge_80	2	11	6	48	0.647013	1.44571	0.126519	9.64136
RBM10	Age_ge_70	8	5	31	23	1	1.18409	0.294963	5.23559
RBM10	Age_ge_60	13	0	48	6	0.588032	Inf	0.278737	Inf
RBM10	BMI_obese	3	10	13	41	1	0.946926	0.145671	4.48824
RBM10	Smoking_hist	9	4	20	34	0.0593996	3.74578	0.901405	18.8832
RBM10	Smoking_moderate	7	6	13	41	0.047274	3.59643	0.864189	15.6516
RBM10	Smoking_heavy	3	10	7	47	0.393981	1.99017	0.283717	10.8277
RBM10	Drinking	6	7	20	31	0.755126	1.32257	0.316948	5.37552
TP53	Subtype_ais	3	3	35	26	1	0.746212	0.0923114	6.02972
TP53	Sex_female	4	2	34	27	0.691118	1.57768	0.207873	18.6723
TP53	Age_ge_80	1	5	7	54	0.548503	1.53148	0.0285851	17.0674
TP53	Age_ge_70	3	3	36	25	0.688455	0.698322	0.0863101	5.64708
TP53	Age_ge_60	6	0	55	6	1	Inf	0.10011	Inf
TP53	BMI_obese	3	3	13	48	0.142424	3.60325	0.431477	30.237
TP53	Smoking_hist	2	4	27	34	0.691118	0.633842	0.0535554	4.81062
TP53	Smoking_moderate	2	4	18	43	1	1.19117	0.0994292	9.19834
TP53	Smoking_heavy	2	4	8	53	0.216807	3.23237	0.2537	27.3167
TP53	Drinking	3	2	23	36	0.388697	2.31571	0.245575	29.7123
KRAS	Subtype_ais	4	2	34	27	0.691118	1.57768	0.207873	18.6723
KRAS	Sex_female	0	6	38	23	0.00475992	0	0	0.578001
KRAS	Age_ge_80	1	5	7	54	0.548503	1.53148	0.0285851	17.0674
KRAS	Age_ge_70	4	2	35	26	1	1.47725	0.194471	17.4929
KRAS	Age_ge_60	6	0	55	6	1	Inf	0.10011	Inf
KRAS	BMI_obese	3	3	13	48	0.142424	3.60325	0.431477	30.237
KRAS	Smoking_hist	6	0	23	38	0.00475992	Inf	1.7301	Inf
KRAS	Smoking_moderate	6	0	14	47	0.000388394	Inf	3.36118	Inf
KRAS	Smoking_heavy	4	2	6	55	0.0035045	16.8607	1.97217	223.083
KRAS	Drinking	3	3	23	35	0.680026	1.51149	0.186011	12.2911
LRP1B	Subtype_ais	3	2	35	27	1	1.15464	0.123071	14.7307
LRP1B	Sex_female	1	4	37	25	0.157723	0.173209	0.00334743	1.88448
LRP1B	Age_ge_80	1	4	7	55	0.481614	1.94	0.0349499	23.8247
LRP1B	Age_ge_70	3	2	36	26	1	1.08207	0.115243	13.8125
LRP1B	Age_ge_60	5	0	56	6	1	Inf	0.0781	Inf
LRP1B	BMI_obese	0	5	16	46	0.327227	0	0	3.5028
LRP1B	Smoking_hist	4	1	25	37	0.157723	5.77338	0.530651	298.736
LRP1B	Smoking_moderate	4	1	16	46	0.0251841	11.0226	0.997145	576.164
LRP1B	Smoking_heavy	2	3	8	54	0.157434	4.35287	0.318173	44.6563
LRP1B	Drinking	3	2	23	36	0.388697	2.31571	0.245575	29.7123
