## Supplementary material for "Distinct Evolutionary Trajectories in Early Lung Adenocarcinoma: Age-Related Pathway with Epidermal Growth Factor Receptor–Associated Genome Doubling and Smoking-Driven Pathway": Suppl Table4

### Sheet: Suppl.Table 4
Gene	n_eLUAD_mut_samples	n_eLUAD_total_samples	n_intogen_mut_samples	n_intogen_total_samples	prop_eLUAD_mut_samples	prop_intogen_mut_samples	P-value	Odds ratio	Lower limit	Upper limit
APC	0	67	42	1215	0	0.0345679	0.164531	0	0	1.65312
ARAF	0	67	7	1215	0	0.00576132	1	0	0	12.7654
ARID1A	1	67	36	1215	0.0149254	0.0296296	0.717855	0.496388	0.0120504	3.04771
ARID2	2	67	24	1215	0.0298507	0.0197531	0.642529	1.5263	0.171192	6.37482
ATF7IP	1	67	13	1215	0.0149254	0.0106996	0.530189	1.40049	0.0324788	9.59566
ATM	2	67	64	1215	0.0298507	0.0526749	0.574879	0.553574	0.064219	2.16763
BCOR	0	67	7	1215	0	0.00576132	1	0	0	12.7654
BIRC6	2	67	7	1215	0.0298507	0.00576132	0.0763871	5.29627	0.526815	28.5626
BRAF	1	67	65	1215	0.0149254	0.0534979	0.252204	0.268231	0.00659005	1.60283
BTK	0	67	18	1215	0	0.0148148	0.619466	0	0	4.16973
CBLB	2	67	4	1215	0.0298507	0.00329218	0.0352203	9.27424	0.824744	66.1692
CDH10	1	67	100	1215	0.0149254	0.0823045	0.0572428	0.169062	0.00417654	0.998543
CDKN2A	1	67	29	1215	0.0149254	0.0238683	1	0.619814	0.0149508	3.86232
CIC	0	67	8	1215	0	0.00658436	1	0	0	10.7825
CMTR2	0	67	21	1215	0	0.017284	0.622069	0	0	3.51373
CSMD3	4	67	222	1215	0.0597015	0.182716	0.00773828	0.284183	0.074358	0.776538
CTNNA2	0	67	19	1215	0	0.0156379	0.619298	0	0	3.92602
CTNNB1	2	67	29	1215	0.0298507	0.0238683	0.674746	1.25811	0.142445	5.16112
CTNND2	0	67	41	1215	0	0.0337449	0.26887	0	0	1.69664
CUX1	0	67	9	1215	0	0.00740741	1	0	0	9.32514
DCAF12L2	0	67	9	1215	0	0.00740741	1	0	0	9.32514
EGFR	41	67	288	1215	0.61194	0.237037	2.74809e-10	5.06765	2.96792	8.79072
EP300	0	67	4	1215	0	0.00329218	1	0	0	27.7904
EPHA7	0	67	13	1215	0	0.0106996	1	0	0	6.03202
ERBB2	2	67	5	1215	0.0298507	0.00411523	0.047665	7.41963	0.694006	46.3698
FAT4	1	67	20	1215	0.0149254	0.0164609	1	0.905368	0.0215201	5.83898
FBXW7	0	67	7	1215	0	0.00576132	1	0	0	12.7654
FLT4	1	67	5	1215	0.0149254	0.00411523	0.275817	3.65997	0.076379	33.3867
KDM5C	0	67	7	1215	0	0.00576132	1	0	0	12.7654
KDR	1	67	49	1215	0.0149254	0.0403292	0.513093	0.360735	0.00881914	2.17943
KEAP1	0	67	139	1215	0	0.114403	0.000799588	0	0	0.444909
KMT2C	1	67	20	1215	0.0149254	0.0164609	1	0.905368	0.0215201	5.83898
KRAS	6	67	289	1215	0.0895522	0.23786	0.00412997	0.31535	0.110253	0.737356
LRP1B	5	67	107	1215	0.0746269	0.0880658	1	0.835225	0.256494	2.12057
MACC1	1	67	2	1215	0.0149254	0.00164609	0.148845	9.14917	0.153455	177.717
MAP2K1	0	67	8	1215	0	0.00658436	1	0	0	10.7825
MB21D2	0	67	15	1215	0	0.0123457	1	0	0	5.12022
MET	3	67	22	1215	0.0447761	0.018107	0.138251	2.5391	0.474291	8.78808
MGA	1	67	38	1215	0.0149254	0.0312757	0.718017	0.469501	0.011413	2.87347
NCOA2	0	67	9	1215	0	0.00740741	1	0	0	9.32514
NCOR1	2	67	2	1215	0.0298507	0.00164609	0.0150826	18.5218	1.32378	258.613
NF1	3	67	51	1215	0.0447761	0.0419753	0.757832	1.06982	0.207966	3.45431
NFKBIE	0	67	3	1215	0	0.00246914	1	0	0	44.2617
NOTCH1	0	67	4	1215	0	0.00329218	1	0	0	27.7904
NTRK1	0	67	5	1215	0	0.00411523	1	0	0	20.0659
PARP4	0	67	12	1215	0	0.00987654	1	0	0	6.61923
PBRM1	0	67	3	1215	0	0.00246914	1	0	0	44.2617
PER3	0	67	11	1215	0	0.0090535	1	0	0	7.33079
PHF6	0	67	2	1215	0	0.00164609	1	0	0	97.3279
PIK3CA	1	67	44	1215	0.0149254	0.036214	0.727231	0.403435	0.00984092	2.44983
PPM1D	0	67	6	1215	0	0.00493827	1	0	0	15.6134
PTEN	0	67	4	1215	0	0.00329218	1	0	0	27.7904
PTPRD	1	67	4	1215	0.0149254	0.00329218	0.235717	4.5764	0.0917687	47.1397
PTPRU	2	67	16	1215	0.0298507	0.0131687	0.241456	2.30365	0.251759	10.1338
RB1	0	67	33	1215	0	0.0271605	0.412275	0	0	2.14491
RBM10	13	67	53	1215	0.19403	0.0436214	1.55903e-05	5.26516	2.4804	10.5405
RBM15	0	67	2	1215	0	0.00164609	1	0	0	97.3279
RET	1	67	20	1215	0.0149254	0.0164609	1	0.905368	0.0215201	5.83898
RGS7	0	67	22	1215	0	0.018107	0.624794	0	0	3.33791
RHPN2	0	67	12	1215	0	0.00987654	1	0	0	6.61923
RPL5	0	67	3	1215	0	0.00246914	1	0	0	44.2617
RUNX1T1	1	67	7	1215	0.0149254	0.00576132	0.349899	2.61159	0.0571599	20.8153
SETD1B	0	67	9	1215	0	0.00740741	1	0	0	9.32514
SETD2	0	67	44	1215	0	0.036214	0.165237	0	0	1.57226
SLC34A2	3	67	5	1215	0.0447761	0.00411523	0.00632923	11.2851	1.71511	59.4879
SMAD4	0	67	7	1215	0	0.00576132	1	0	0	12.7654
SMARCA4	1	67	62	1215	0.0149254	0.0510288	0.250618	0.281939	0.00692174	1.68753
SPEN	0	67	8	1215	0	0.00658436	1	0	0	10.7825
STK11	1	67	103	1215	0.0149254	0.0847737	0.0371859	0.163697	0.00404526	0.966238
TP53	6	67	472	1215	0.0895522	0.388477	9.55675e-08	0.155006	0.0543219	0.36113
TRIP11	1	67	2	1215	0.0149254	0.00164609	0.148845	9.14917	0.153455	177.717
TRRAP	0	67	7	1215	0	0.00576132	1	0	0	12.7654
TSC1	1	67	3	1215	0.0149254	0.00246914	0.193433	6.102	0.114877	77.1706
U2AF1	0	67	22	1215	0	0.018107	0.624794	0	0	3.33791
ZEB1	0	67	37	1215	0	0.0304527	0.25644	0	0	1.89544
ZMYM3	0	67	4	1215	0	0.00329218	1	0	0	27.7904
