## Supplementary material for "Distinct Evolutionary Trajectories in Early Lung Adenocarcinoma: Age-Related Pathway with Epidermal Growth Factor Receptor–Associated Genome Doubling and Smoking-Driven Pathway": Suppl Table 5

### Sheet: Suppl.Table 5
Mutation burden type	Clinical factor	Statistical test	P-value
C>T	Subtype (AIS versus MIA)	Exact Wilcoxon rank-sum test	0.806381
C>A	Subtype (AIS versus MIA)	Exact Wilcoxon rank-sum test	0.271368
C>G	Subtype (AIS versus MIA)	Exact Wilcoxon rank-sum test	0.359489
T>C	Subtype (AIS versus MIA)	Exact Wilcoxon rank-sum test	0.379881
T>G	Subtype (AIS versus MIA)	Exact Wilcoxon rank-sum test	0.590528
T>A	Subtype (AIS versus MIA)	Exact Wilcoxon rank-sum test	0.719518
total	Subtype (AIS versus MIA)	Exact Wilcoxon rank-sum test	0.593037
C>T at 5mC	Subtype (AIS versus MIA)	Exact Wilcoxon rank-sum test	0.471169
APOBEC	Subtype (AIS versus MIA)	Exact Wilcoxon rank-sum test	0.779084
C>T	Sex (female versus male)	Exact Wilcoxon rank-sum test	0.00583289
C>A	Sex (female versus male)	Exact Wilcoxon rank-sum test	2.41734e-05
C>G	Sex (female versus male)	Exact Wilcoxon rank-sum test	0.00179277
T>C	Sex (female versus male)	Exact Wilcoxon rank-sum test	8.77631e-07
T>G	Sex (female versus male)	Exact Wilcoxon rank-sum test	0.506585
T>A	Sex (female versus male)	Exact Wilcoxon rank-sum test	0.00378101
total	Sex (female versus male)	Exact Wilcoxon rank-sum test	0.000100196
C>T at 5mC	Sex (female versus male)	Exact Wilcoxon rank-sum test	0.22959
APOBEC	Sex (female versus male)	Exact Wilcoxon rank-sum test	0.0804001
C>T	Age (4 categories: ≥80, ≥70, ≥60, and ≥50)	Kruskal-Wallis rank sum	0.0353379
C>A	Age (4 categories: ≥80, ≥70, ≥60, and ≥50)	Kruskal-Wallis rank sum	0.0212193
C>G	Age (4 categories: ≥80, ≥70, ≥60, and ≥50)	Kruskal-Wallis rank sum	0.00558358
T>C	Age (4 categories: ≥80, ≥70, ≥60, and ≥50)	Kruskal-Wallis rank sum	0.0139667
T>G	Age (4 categories: ≥80, ≥70, ≥60, and ≥50)	Kruskal-Wallis rank sum	0.00218757
T>A	Age (4 categories: ≥80, ≥70, ≥60, and ≥50)	Kruskal-Wallis rank sum	0.0498509
total	Age (4 categories: ≥80, ≥70, ≥60, and ≥50)	Kruskal-Wallis rank sum	0.00559486
C>T at 5mC	Age (4 categories: ≥80, ≥70, ≥60, and ≥50)	Kruskal-Wallis rank sum	0.170156
APOBEC	Age (4 categories: ≥80, ≥70, ≥60, and ≥50)	Kruskal-Wallis rank sum	0.0290536
C>T	Age (4 ordered categories: ≥80 as 3, ≥70 as 2, ≥60 as 1, and ≥ 50 as 0)	Jonckheere-Terpstra test	0.00438236
C>A	Age (4 ordered categories: ≥80 as 3, ≥70 as 2, ≥60 as 1, and ≥ 50 as 0)	Jonckheere-Terpstra test	0.00617562
C>G	Age (4 ordered categories: ≥80 as 3, ≥70 as 2, ≥60 as 1, and ≥ 50 as 0)	Jonckheere-Terpstra test	0.01443
T>C	Age (4 ordered categories: ≥80 as 3, ≥70 as 2, ≥60 as 1, and ≥ 50 as 0)	Jonckheere-Terpstra test	0.0253395
T>G	Age (4 ordered categories: ≥80 as 3, ≥70 as 2, ≥60 as 1, and ≥ 50 as 0)	Jonckheere-Terpstra test	0.0398606
T>A	Age (4 ordered categories: ≥80 as 3, ≥70 as 2, ≥60 as 1, and ≥ 50 as 0)	Jonckheere-Terpstra test	0.0554844
total	Age (4 ordered categories: ≥80 as 3, ≥70 as 2, ≥60 as 1, and ≥ 50 as 0)	Jonckheere-Terpstra test	0.00213266
C>T at 5mC	Age (4 ordered categories: ≥80 as 3, ≥70 as 2, ≥60 as 1, and ≥ 50 as 0)	Jonckheere-Terpstra test	0.0312051
APOBEC	Age (4 ordered categories: ≥80 as 3, ≥70 as 2, ≥60 as 1, and ≥ 50 as 0)	Jonckheere-Terpstra test	0.00516284
C>T	BMI (obese versus nonobese)	Exact Wilcoxon rank-sum test	0.757446
C>A	BMI (obese versus nonobese)	Exact Wilcoxon rank-sum test	0.168983
C>G	BMI (obese versus nonobese)	Exact Wilcoxon rank-sum test	0.894669
T>C	BMI (obese versus nonobese)	Exact Wilcoxon rank-sum test	0.457691
T>G	BMI (obese versus nonobese)	Exact Wilcoxon rank-sum test	0.941336
T>A	BMI (obese versus nonobese)	Exact Wilcoxon rank-sum test	0.6163
total	BMI (obese versus nonobese)	Exact Wilcoxon rank-sum test	0.59652
C>T at 5mC	BMI (obese versus nonobese)	Exact Wilcoxon rank-sum test	0.64836
APOBEC	BMI (obese versus nonobese)	Exact Wilcoxon rank-sum test	0.762397
C>T	Smoking (4 categories: heavy, moderate, mild, and non)	Kruskal-Wallis rank sum	0.00584932
C>A	Smoking (4 categories: heavy, moderate, mild, and non)	Kruskal-Wallis rank sum	0.000775023
C>G	Smoking (4 categories: heavy, moderate, mild, and non)	Kruskal-Wallis rank sum	0.0138926
T>C	Smoking (4 categories: heavy, moderate, mild, and non)	Kruskal-Wallis rank sum	0.000761831
T>G	Smoking (4 categories: heavy, moderate, mild, and non)	Kruskal-Wallis rank sum	0.512246
T>A	Smoking (4 categories: heavy, moderate, mild, and non)	Kruskal-Wallis rank sum	0.0444931
total	Smoking (4 categories: heavy, moderate, mild, and non)	Kruskal-Wallis rank sum	0.0016383
C>T at 5mC	Smoking (4 categories: heavy, moderate, mild, and non)	Kruskal-Wallis rank sum	0.294695
APOBEC	Smoking (4 categories: heavy, moderate, mild, and non)	Kruskal-Wallis rank sum	0.142937
C>T	Smoking (4 ordered categories: heavy as 3, moderate as 2, mild as 1, and non as 0)	Jonckheere-Terpstra test	0.000295127
C>A	Smoking (4 ordered categories: heavy as 3, moderate as 2, mild as 1, and non as 0)	Jonckheere-Terpstra test	5.16897e-05
C>G	Smoking (4 ordered categories: heavy as 3, moderate as 2, mild as 1, and non as 0)	Jonckheere-Terpstra test	0.00133047
T>C	Smoking (4 ordered categories: heavy as 3, moderate as 2, mild as 1, and non as 0)	Jonckheere-Terpstra test	2.83162e-05
T>G	Smoking (4 ordered categories: heavy as 3, moderate as 2, mild as 1, and non as 0)	Jonckheere-Terpstra test	0.133069
T>A	Smoking (4 ordered categories: heavy as 3, moderate as 2, mild as 1, and non as 0)	Jonckheere-Terpstra test	0.00675631
total	Smoking (4 ordered categories: heavy as 3, moderate as 2, mild as 1, and non as 0)	Jonckheere-Terpstra test	7.97005e-05
C>T at 5mC	Smoking (4 ordered categories: heavy as 3, moderate as 2, mild as 1, and non as 0)	Jonckheere-Terpstra test	0.0558347
APOBEC	Smoking (4 ordered categories: heavy as 3, moderate as 2, mild as 1, and non as 0)	Jonckheere-Terpstra test	0.0211979
C>T	Drinking (yes versus no)	Exact Wilcoxon rank-sum test	0.678859
C>A	Drinking (yes versus no)	Exact Wilcoxon rank-sum test	0.088085
C>G	Drinking (yes versus no)	Exact Wilcoxon rank-sum test	0.143333
T>C	Drinking (yes versus no)	Exact Wilcoxon rank-sum test	0.342913
T>G	Drinking (yes versus no)	Exact Wilcoxon rank-sum test	0.420231
T>A	Drinking (yes versus no)	Exact Wilcoxon rank-sum test	0.40197
total	Drinking (yes versus no)	Exact Wilcoxon rank-sum test	0.450799
C>T at 5mC	Drinking (yes versus no)	Exact Wilcoxon rank-sum test	0.512059
APOBEC	Drinking (yes versus no)	Exact Wilcoxon rank-sum test	0.959274
C>T	Gene mutation (3 categories: EGFR, non-EGFR CAG, and no CAG)	Kruskal-Wallis rank sum	0.0314169
C>A	Gene mutation (3 categories: EGFR, non-EGFR CAG, and no CAG)	Kruskal-Wallis rank sum	0.00199992
C>G	Gene mutation (3 categories: EGFR, non-EGFR CAG, and no CAG)	Kruskal-Wallis rank sum	0.0255148
T>C	Gene mutation (3 categories: EGFR, non-EGFR CAG, and no CAG)	Kruskal-Wallis rank sum	0.0128743
T>G	Gene mutation (3 categories: EGFR, non-EGFR CAG, and no CAG)	Kruskal-Wallis rank sum	0.151527
T>A	Gene mutation (3 categories: EGFR, non-EGFR CAG, and no CAG)	Kruskal-Wallis rank sum	0.00785502
Total	Gene mutation (3 categories: EGFR, non-EGFR CAG, and no CAG)	Kruskal-Wallis rank sum	0.00780428
C>T at 5mC	Gene mutation (3 categories: EGFR, non-EGFR CAG, and no CAG)	Kruskal-Wallis rank sum	0.889474
APOBEC	Gene mutation (3 categories: EGFR, non-EGFR CAG, and no CAG)	Kruskal-Wallis rank sum	0.297268
